# Bacterial genome wide association study substantiates *papGII* of *Escherichia coli* as a patient independent driver of urosepsis

**DOI:** 10.1101/2023.05.24.23290482

**Authors:** Aline Cuénod, Jessica Agnetti, Helena Seth-Smith, Tim Roloff, Denise Wälchli, Dimitri Scherbakov, Rashid Akbergenov, Sarah Tschudin-Sutter, Stefano Bassetti, Martin Siegemund, Christian H. Nickel, Jacob Moran-Gilad, Timothy G. Keys, Valentin Pflüger, Nicholas R. Thomson, Adrian Egli

## Abstract

Urinary tract infections are extremely common and often caused by *Escherichia coli*. Bacterial virulence factors and patient characteristics have been linked separately to progressive, invasive infection. The interaction of these factors has however rarely been considered. We whole genome sequenced 1076 *E. coli* isolates recovered from urine-or blood culture samples from 825 clinical cases. The majority of isolates belonged to the phylogroups B2 and D and encoded polysaccharide capsules. In line with previous studies, our bGWAS identified *papGII* to be associated with bacteraemia. In a generalised linear model correcting for patient characteristics, *papGII* was substantiated as a major contributor to invasive infection. Further, an independent cohort of 1,657 urine samples was PCR screened for *papGII* carrying *E. coli*, confirming the increased relative frequency of *papGII*+ strains to cause invasive infection. This study builds on previous work linking *papGII* with invasive infection by showing that it is a patient-independent risk factor that has diagnostic potential.
