## Supplementary material for "Bacterial genome wide association study substantiates *papGII* of *Escherichia coli* as a patient independent driver of urosepsis": Supplementary_Table_S1.xlsx

### Sheet: gene_hits_4_no_ref
Table_S2: Gene hits identified to be associated with invasive infection including 825 E. coli strains using pyseer. Including genes with a Maximum -log10(p-value) > 4. Green highlighted genes: above the significance threshold. Columns: 'Gene': annotation of the gene; '#hits': indicating how many unitigs maping to this gene where isentified as significant GWAS hits; 'maxp': Maximum -log10(p-value)…
Gene	#hits	maxp	avg_af	avg_maf	avg_beta	Comment
papG	89	12.4908	0.201865	0.201865	0.295416	PAP Operon, Adhesive Tip of the PAP Pili
prsF	20	11.3737	0.24815	0.24815	0.2671	PAP Operon, Is papF, Minor fimbrial protein PrsF
papH	42	11.0691	0.347452	0.347452	0.221357	PAP Operon, anchors pilus in bacterial cell (https://www.uniprot.org/uniprot/P07111)
100033-19_04615	31	10.0306	0.359645	0.359645	0.214645	PAP Operon, assembly protein for the PAP Pilus
papC_3	121	9.46597	0.379653	0.379653	0.213264	PAP Operon, Involved in the export and assembly of pili subunits across the outer membrane
100888-20_01189	7	9.13966	0.223286	0.223286	0.237571	is papJ, Between papE and papD
100033-19_03452	3	9.05208	0.491667	0.491667	0.210333	EggNOG: NlpC/P60 family domain identified, Cell wall, membrane. Blastp: C40 peptidate (YdhO) / Phage tail protein / NlpC / P60
100033-19_04621	3	8.88941	0.178333	0.178333	0.275667	EggNOG: Function unknown, FaeA-like protein domain identified; http://pfam.xfam.org/family/PF04703. is PapI (PapI family transcriptional regulator)
papD	39	8.6968	0.370615	0.370615	0.212667	PAP Operon, Chaperone Protein, Binds and caps interactive surfaces on P pilus subunits to prevent them from participating in non-productive interactions
papK	26	8.66959	0.359692	0.359692	0.215692	PAP Operon, Adapter that links the pilus rod to the base of the tip fibrillum (https://www.uniprot.org/uniprot/P62532)
papK|100033-19_04615	3	8.30016	0.356333	0.356333	0.212	PAP Operon, Adapter that links the pilus rod to the base of the tip fibrillum (https://www.uniprot.org/uniprot/P62532)
cirA_3	1	7.52578	0.154	0.154	0.273	Colicin I receptor, function not yet known. Postulated to participate in iron transport. Outer membrane receptor for colicins IA and IB (https://www.uniprot.org/uniprot/P17315)
100033-19_03736	1	7.50864	0.561	0.439	0.207	EggNOG: NlpC/P60 family domain identified, Cell wall, membrane: phage tail protein, C40 family peptidate
