## Supplementary material for "Bacterial genome wide association study substantiates *papGII* of *Escherichia coli* as a patient independent driver of urosepsis": Supplementary_Table_S2.xlsx

### Sheet: gene_hits_sign_657
Table_S2: Gene hits identified to be associated with invasive infection including 657 E. coli strains using pyseer. Including aa genes with a Maximum -log10(p-value) > 4. Green highlighted genes: above the significance threshold. Columns: 'Gene': annotation of the gene; '#hits': indicating how many unitigs maping to this gene where isentified as significant GWAS hits; 'maxp': Maximum -log10(p-val…
gene	hits	maxp	avg_af	avg_maf	avg_beta	Comment	BLASTp result	EGGNOG	Uniprot	Uniprot entry
papG	102	21.6517	0.180995	0.180995	0.320304	pap-Operon, adhesive tip
prsF	48	19.1073	0.280104	0.280104	0.246562	pap-Operon (is papF, 100% coverage and identity in BLASTp)
papH	67	16.6696	0.288731	0.288731	0.224522	pap-Operon
papK	46	16.1605	0.308935	0.308935	0.223022	pap-Operon
papD	54	14.1079	0.3435	0.3435	0.215074	pap-Operon
100033-19_04621	16	13.9914	0.187012	0.187012	0.263875	pap-Operon (is papI)			Plays a role in the inhibition of methylation at the GATC1028 site located in the regulatory region upstream of the pabA promoter.	P04743
100033-19_04615	49	13.5654	0.333143	0.333143	0.208898	pap-Operon (is papJ)			This protein maintains pilus integrity and thus is an important participant in pilus assembly. It may function as molecular chaperone directly or indirectly in the correct assembly of PapA subunits.	P17543
papC_3	149	13.4023	0.350283	0.350283	0.213557	pap-Operon
hlyA	5	13.2798	0.08396	0.08396	0.3536	Chromosomal haemolysin.			Bacterial hemolysins are exotoxins that attack blood cell membranes and cause cell rupture by forming a pore.	P09983
hlyB	6	13.2798	0.0846833	0.0846833	0.358	Part of the ABC transporter complex HlyBD involved in hemolysin export.			Bacterial hemolysins are exotoxins that attack blood cell membranes and cause cell rupture by forming a pore.	P08716
papK|100033-19_04615	3	12.7352	0.345667	0.345667	0.218667	pap-Operon
der_2	28	12.4318	0.20875	0.20875	0.217607	ribosome biogenesis			GTPase that plays an essential role in the late steps of ribosome biogenesis. (?)	P0A6P5
cbtA_2	7	11.9101	0.278429	0.278429	0.213571	Toxin			Toxic component of a type IV toxin-antitoxin (TA) system	P64524
100033-19_01761	12	11.7959	0.135742	0.135742	0.274833	phage/ prophage related	DUF987 domain-containing protein. Protein of unknown function	Protein of unknown function (DUF987)
100033-19_01758	20	11.1824	0.14285	0.14285	0.27585	phage/ prophage related	DUF932 domain-containing protein similar to the Escherichia coli K-12 uncharacterized phage/plasmid-like proteins YfjQ, YafZ, and YubP
100033-19_04588	21	11.0501	0.160762	0.160762	0.249571	phage/ prophage related	inovirus Gp2 family protein
papE	215	10.4202	0.0784324	0.0784324	0.179184	pap-Operon
100033-19_04777	184	10.1618	0.463461	0.463461	0.0896275		DUF945 domain-containing protein
100033-19_04624	117	10.0888	0.266203	0.266203	0.145903	phage/ prophage related	Inovirus-type Gp2 protein; Isoform G2P plays an essential role in viral DNA replication; it binds to the origin of replication and cleaves the dsDNA replicative form I (RFI) and becomes covalently bound to it via phosphotyrosine bond, generating the dsDNA replicative form II (RFII).
klcA_1	4	11.0195	0.09625	0.09625	0.30325	Antirestriction protein KlcA			Could be involved in overcoming restriction barriers during establishment after conjugative transfer.	P52602
papE	13	10.9031	0.272769	0.272769	0.206615	pap-Operon
cbeA_2	21	10.7773	0.15119	0.15119	0.246429	Antitoxin			Antitoxin component of a type IV toxin-antitoxin (TA) system. Antitoxin that counteracts the effect of its cognate toxin CbtA (YeeV)	P76364
100033-19_04777	3	10.7305	0.334667	0.334667	0.200333		DUF945 domain-containing protein
100033-19_01758|klcA_1	1	10.6904	0.0959	0.0959	0.331	Antirestriction protein KlcA			Could be involved in overcoming restriction barriers during establishment after conjugative transfer.	P52602
100033-19_04624	18	10.6696	0.351333	0.351333	0.189944	phage/ prophage related	Inovirus-type Gp2 protein; Isoform G2P plays an essential role in viral DNA replication; it binds to the origin of replication and cleaves the dsDNA replicative form I (RFI) and becomes covalently bound to it via phosphotyrosine bond, generating the dsDNA replicative form II (RFII).
100033-19_01761|cbeA_2	3	10.6655	0.111667	0.111667	0.300667	Antitoxin			Antitoxin component of a type IV toxin-antitoxin (TA) system. Antitoxin that counteracts the effect of its cognate toxin CbtA (YeeV)	P76364
opgE_2	21	10.3546	0.257705	0.257705	0.216333	Glycan metabolism			Phosphoethanolamine transferase, Glycan metabolism; osmoregulated periplasmic glucan (OPG) biosynthesis.	P75785
100888-20_01189	14	10.3316	0.209714	0.209714	0.209786	pap-Operon (is papJ)
intS_3	15	9.73518	0.111927	0.111927	0.272267	phage/ prophage related			Prophage Integrase IntS. Integrase is necessary for integration of the phage into the host genome by site-specific recombination.	P37326
pagN	61	9.71897	0.135279	0.135279	0.254557	pap-Operon
100033-19_04622	3	9.42136	0.119333	0.119333	0.260667	phage / prophage associated. transcriptional regulator, AlpA family			Positive regulator of the expression of the slpA gene. When overexpressed, leads to suppression of the capsule overproduction and UV sensitivity phenotypes of cells mutant for the Lon ATP-dependent protease. Part of the cryptic P4-like prophage CP4-57	P33997
100033-19_01766	9	9.21968	0.261778	0.261778	0.193111		hypothetical protein. No conserved domain identified
100033-19_04772	3	9.11577	0.143667	0.143667	0.246667		hypothetical protein. No conserved domain identified
recD2	17	9.02965	0.0832471	0.0832471	0.31	DNA Helicase			ATP-dependent RecD-like DNA helicase	A0A4C9BWW4
cirA_3	47	8.93181	0.150191	0.150191	0.235894	Colicin receptor			Not yet known. Postulated to participate in iron transport. Outer membrane receptor for colicins IA and IB.	P17315
papA	6	8.93181	0.0987667	0.0987667	0.293	pap-Operon
100033-19_04774	5	8.81816	0.2884	0.2884	0.1916		hypothetical protein. No conserved domain identified.
100033-19_01760	2	8.76955	0.0949	0.0949	0.296		RadC family protein. DNA repair protein RadC, contains a helix-hairpin-helix DNA-binding motif [Replication, recombination and repair];
100033-19_04623	3	8.73755	0.356667	0.356667	0.183667		hypothetical protein. No conserved domain identified.
klcA_1|100033-19_01760	1	8.72354	0.0959	0.0959	0.298	Antirestriction protein KlcA			Could be involved in overcoming restriction barriers during establishment after conjugative transfer.	P52602
100033-19_01765	1	8.63639	0.189	0.189	0.212		hypothetical protein. No conserved domain identified.
100223-19_04993	3	8.46725	0.411333	0.411333	0.173333		hypothetical protein. Predicted DNA-binding transcriptional regulator YafY, contains an HTH and WYL domains
der_2|100033-19_04774	3	8.2993	0.1516	0.1516	0.240333	ribosome biogenesis			GTPase that plays an essential role in the late steps of ribosome biogenesis. (?)	P0A6P5
100033-19_04590	2	8.15552	0.1225	0.1225	0.2595		hypothetical protein. No conserved domain identified
100914-20_04814	2	8.09098	0.253	0.253	0.1875		hypothetical protein. No conserved domain identified. Transposase domain identified [Transposase, Mutator family; ]
100033-19_04593	1	8	0.21	0.21	0.202		IS3 family transposase		Transposase proteins are necessary for efficient DNA transposition. This family consists of various Escherichia coli insertion elements and other bacterial transposases some of which are memxxbers of the IS3 family.
100033-19_04784	5	7.92812	0.4834	0.4834	0.1734		DUF905 domain-containing protein. Protein of unknown function
107962-20_04778	1	7.92812	0.0776	0.0776	0.292	pap-Operon (is papI)
papB	3	7.85387	0.298667	0.298667	0.181333	pap-Operon			May act as both positive and negative regulator of pap transcription.	P04744
100033-19_04423	2	7.79317	0.3525	0.3525	0.1785		hypothetical protein [Escherichia coli APEC O1], no converved somain identified
hlyD_2	2	7.77211	0.15	0.15	0.224	Hemolysin secretion protein D, chromosomal			Bacterial hemolysins are exotoxins that attack blood cell membranes and cause cell rupture by forming a pore.	P09986
100033-19_03452	4	7.7167	0.5395	0.4605	0.16975	phage/ prophage related	phage tail protein
100033-19_03736	4	7.7167	0.5395	0.4605	0.16975	phage/ prophage related	putative tail fiber component K of prophage / phage tail protein / C40 family peptidase
100223-19_04986	1	7.44129	0.457	0.457	0.17		DUF905 domain-containing protein. Protein of unknown function
