## Supplementary material for "Bacterial genome wide association study substantiates *papGII* of *Escherichia coli* as a patient independent driver of urosepsis": Supplementary_Table_S3.xlsx

### Sheet: qPCR_Kit
Table S3: qPCR evaluation metrics recorded for eight different primerpairs and genomic DNA which was previously extracted using the QIAamp DNA Mini Kit. 'LOD' = Limit of detection.
Primer	Target	Tm [°C]	Slope [Ct]	Efficiency [%]	R2	LOD [ng]	LOD [amol]	Included for further analyis
gapC_1	GAPDH-C	64	-3.4		0.985	10e-4	3.52 10e-6
gapC_2	GAPDH-C	64	-3.5		0.978	10e-5	3.52 10e-7	yes
uidA	uidA	59	-3.5		0.995	10e-5	3.52 10e-7	yes
		64	-3.6		0.993	10e-4	3.52 10e-6
papC_1	papC	64	-3.5		0.985	10e-4	3.52 10e-7	yes
papC_2	papC	64	-3.1		0.945	-	-
papGII_1	papGII	59	-3.6		0.983	10e-4	3.52 10e-6
papGII_2	papGII	59	-3.8		0.998	10e-4	3.52 10e-6	yes
		64	-3.8		0.99	10e-4	3.52 10e-6
ia2	papGII	64	-3.5		0.997	10e-4	3.52 10e-6

### Sheet: qPCR_boiled
Table S3: qPCR evaluation metrics recorded for four different primerpairs and using urine samples which where boiled. 'LOD' = Limit of detection.
Primer	Target	Tm [°C]	Slope [Ct]	Efficiency [%]	R2	LOD [ng]	LOD [amol]
gapC_2	GAPDH-C	64	-3.3		0.92	10e-5	3.52 10e-7
papC_1	papC	64	-3.4		0.96	10e-4	3.52 10e-6
papGII_2	papGII	64	-3.4		0.97	10e-3	3.52 10e-5
